# Tumor-specific activity of precision medicines in the NCI-MATCH trial

**DOI:** 10.1101/2023.03.30.23287951

**Authors:** Ivvone Zhou, Deborah Plana, Adam C. Palmer

## Abstract

**Background:** NCI-MATCH is a precision medicine basket trial designed to test the effectiveness of treating cancers based on specific genetic changes in patients’ tumors, regardless of cancer type. Multiple subprotocols have each tested different targeted therapies matched to specific genetic aberrations. Most subprotocols exhibited low rates of tumor shrinkage as evaluated across all tumor types enrolled. We hypothesized that these results may arise because these precision cancer therapies have tumor type-specific efficacy, as is common among other cancer therapies.

**Methods:** To test the hypothesis that certain tumor types are more sensitive to specific therapies than other tumor types, we applied permutation testing to tumor volume change and progression-free survival data from ten published NCI-MATCH subprotocols (together n=435 patients). False discovery rate was controlled by the Benjamini-Hochberg procedure.

**Results:** Six of ten subprotocols exhibited statistically significant evidence of tumor-specific drug sensitivity, four of which were previously considered negative based on response rate across all tumors. This signal-finding analysis highlights potential uses of FGFR tyrosine kinase inhibition in urothelial carcinomas with actionable *FGFR* aberrations, MEK inhibition in lung cancers with *BRAF* non-*V600E* mutations, and MEK inhibition in cholangiocarcinomas with *NRAS* mutations.

**Conclusions:** These findings support the value of basket trials because even when precision medicines do not have tumor-agnostic activity, basket trials can identify tumor-specific activity for future study.
