## Supplementary Table 2 for "Tumor-specific activity of precision medicines in the NCI-MATCH trial"

### Sheet: Sheet1
Trial number	Subprotocol	Treatment	Tumor type	TVC sample size	TVC average (%)	TVC P-value	TVC rank	TVC Critical Threshold for P-value by Benjamini-Hochberg	TVC significant	PFS Sample Size	PFS Hazard Ratio (tumor type versus all tumors in subprotocol)	PFS P-value	PFS rank	PFS Critical Threshold for P-value by Benjamini-Hochberg	PFS significant
1	H	Dabrafenib & Trametinib	GYN	6	-52.289	0.0358	2	0.125	TRUE	6	0.502545	0.0561	1	0.0625	TRUE
			Intra cholangio	4	-60.3065	0.016	1	0.0625	TRUE	4	0.775095	0.2952	2	0.125	FALSE
			Adeno lung	4	-13.4954	0.9527	4	0.25	FALSE	5	0.988633	0.462	3	0.1875	FALSE
			CNS	3	-45.5285	0.2678	3	0.1875	FALSE	5	1.18773	0.6106	4	0.25	FALSE
2	Q	T-DM1	GYN	11	9.98958	0.829	4	0.25	FALSE	11	1.05627	0.5566	1	0.0625	FALSE
			Lower GI	8	3.19264	0.6649	2	0.125	FALSE	8	1.44013	0.8395	2	0.125	FALSE
			Lung Carcinoma	3	21.3015	0.8108	3	0.1875	FALSE	3	2.21469	0.8588	3	0.1875	FALSE
			Biliary Adenocarcinoma	3	-27.1083	0.2384	1	0.0625	FALSE	3	2.34555	0.8684	4	0.25	FALSE
3	R	Trametinib	Gyn	3	-0.628784	0.584	2	0.125	FALSE	4	0.560748	0.0882	1	0.0625	FALSE
			Prostate	4	6.75844	0.8006	3	0.1875	FALSE	4	0.840548	0.3066	2	0.125	FALSE
			Lung	7	-21.7434	0.0263	1	0.0625	TRUE	9	0.903117	0.3286	3	0.1875	FALSE
			GI	5	20.879	0.9945	4	0.25	FALSE	8	2.44629	0.9897	4	0.25	FALSE
4	Z1D	Nivolumab	Adenocarcinoma of esophagus/esophagogastric junction	3	-43.3973	0.225	1	0.0625	FALSE	3	0.773315	0.3436	1	0.0625	FALSE
			Mullerian tumor	3	-15.8159	0.6274	3	0.1875	FALSE	4	0.896285	0.4159	2	0.125	FALSE
			Endometrioid endometrial adenocarcinoma	11	-29.8607	0.31	2	0.125	FALSE	13	1.00225	0.4948	3	0.1875	FALSE
			Adenocarcinoma of prostate	4	-11.0533	0.7311	4	0.25	FALSE	5	1.74505	0.8387	4	0.25	FALSE
5	W	AZD4547	Salivary gland	3	2.28009	0.6251	4	0.25	FALSE	3	0.286966	0.0411	1	0.0625	TRUE
			Urothelial/bladder	5	-31.2638	0.011	1	0.0625	TRUE	5	0.680942	0.2031	2	0.125	FALSE
			Cervical	5	-14.1828	0.1854	2	0.125	FALSE	5	0.929509	0.4057	3	0.1875	FALSE
			Breast	9	-2.13062	0.539	3	0.1875	FALSE	9	1.28626	0.7337	4	0.25	FALSE
6	Y	Capivasertib	Gynecologic	10	-26.4834	0.8188	2	0.25	FALSE	10	0.672218	0.0715	1	0.125	TRUE
			Breast carcinoma	15	-45.3097	0.0249	1	0.125	TRUE	15	1.36441	0.9159	2	0.25	FALSE
7	Z1A	Binimetinib	Head and neck tumor	4	-6.42009	0.1541	2	0.125	FALSE	4	0.430279	0.0391	1	0.0625	TRUE
			Gynecologic tumor	7	6.52484	0.51	3	0.1875	FALSE	7	0.814147	0.2522	2	0.125	FALSE
			Cholangiocarcinoma	6	-9.83801	0.0465	1	0.0625	TRUE	6	1.15614	0.5872	3	0.1875	FALSE
			Colorectal adenocarcinoma	20	14.8101	0.9722	4	0.25	FALSE	20	1.39654	0.9547	4	0.25	FALSE
8	I	Taselisib	Adenoid cystic	3	-21.1233	0.0344	1	0.03125	FALSE	-	-	-	-	-	-
			HNSCC	4	-14.7329	0.1013	2	0.0625	FALSE	-	-	-	-	-	-
			Pancreatic or biliary	5	-5.22825	0.3465	3	0.09375	FALSE	-	-	-	-	-	-
			Gyne. Endo.	5	-3.52416	0.403	4	0.125	FALSE	-	-	-	-	-	-
			SCC, anog. Region	11	2.62178	0.6281	5	0.15625	FALSE	-	-	-	-	-	-
			Sarcoma	3	6.93542	0.6904	6	0.1875	FALSE	-	-	-	-	-	-
			Gyne. Ovary	10	5.39292	0.7431	7	0.21875	FALSE	-	-	-	-	-	-
			Colorectal	7	9.03405	0.8145	8	0.25	FALSE	-	-	-	-	-	-
12	Z1F	Copanlisib	Gyn	5	-12.8142	0.2147	1	0.125	FALSE	6	0.959661	0.4231	1	0.125	FALSE
			GI	4	-4.9776	0.4538	2	0.25	FALSE	6	1.2397	0.6648	2	0.25	FALSE
11	B	Afatinib	Urothelial	4	3.9477	0.4295	2	0.25	FALSE	4	1.03622	0.4739	1	0.125	FALSE
			Breast ER+	10	-3.30334	0.091	1	0.125	TRUE	10	1.27613	0.7803	2	0.25	FALSE
